# Appraisal of the causal effect of *Chlamydia trachomatis* infection on epithelial ovarian cancer risk: a two-sample Mendelian randomisation study

**DOI:** 10.1101/2024.10.13.24315417

**Authors:** Sarah L. Perrott, Siddhartha P. Kar

## Abstract

**Background:** History of *Chlamydia trachomatis* infection has previously been associated with epithelial ovarian cancer (EOC) in observational studies. We conducted a two-sample univariable Mendelian randomisation (MR) study to examine whether genetically predicted seropositivity to the *C. trachomatis* major outer membrane protein (momp) D is causally associated with EOC.

**Methods:** MR analyses employed genetic associations derived from UK Biobank as proxies for momp D seropositivity in 25 509 EOC cases and 40 941 controls that participated in the Ovarian Cancer Association Consortium. Findings were replicated using a GWAS meta-analyses of global biobanks including the UK Biobank, FinnGen and BioBank Japan.

**Results:** Genetically predicted momp D seropositivity was associated with overall and high-grade serous EOC risk in inverse-variance weighted (IVW) and MR-Egger univariable MR analysis (odds ratio (OR) 1.06; 95% confidence interval (CI) 1.02—1.10, and OR 1.08; 95%CI 1.01—1.16, respectively). Replication yielded similar results for overall EOC (OR 1.11; 95%CI 1.01—1.22).

**Conclusion:** This MR study supports a causative link between *C. trachomatis* infection and overall and high-grade serous EOC.
