## Supplementary Tables 1-4 for "Appraisal of the causal effect of *Chlamydia trachomatis* infection on epithelial ovarian cancer risk: a two-sample Mendelian randomisation study"

### Sheet: ST1
Supplementary Table 1: Associations of the 10 SNPs used in this study with momp D seropositivity levels (exposure) in the UK Biobank and with overall and histotype-specific EOC risk (outcome) in the OCAC GWAS meta-analysis.
SNP	effect_allele.exposure	other_allele.exposure	effect_allele.outcome	other_allele.outcome	beta.exposure	beta.outcome	eaf.exposure	eaf.outcome	id.outcome	chr	pos	se.outcome	pval.outcome	outcome	chr.exposure	pos.exposure	se.exposure	pval.exposure	id.exposure	exposure
rs11198255	A	G	A	G	-0.531027	-0.0382	0.04792	0.04161	ieu-a-1120	10	119837785	0.03473	0.2713	Ovarian cancer || id:ieu-a-1120	10	119837785	0.0915403	6.59113e-09	ebi-a-GCST90006888	Chlamydia trachomatis momp D antibody levels || id:ebi-a-GCST90006888
rs11571815	A	G	A	G	1.04416	0.1891	0.010781	0.008277	ieu-a-1120	13	32968550	0.06698	0.00476299	Ovarian cancer || id:ieu-a-1120	13	32968550	0.183936	1.37278e-08	ebi-a-GCST90006888	Chlamydia trachomatis momp D antibody levels || id:ebi-a-GCST90006888
rs117664663	T	C	T	C	1.25955	0.04324	0.010401	0.007537	ieu-a-1120	13	60017496	0.08603	0.6153	Ovarian cancer || id:ieu-a-1120	13	60017496	0.193601	7.72325e-11	ebi-a-GCST90006888	Chlamydia trachomatis momp D antibody levels || id:ebi-a-GCST90006888
rs139532170	T	A	T	A	-1.03611	-0.08814	0.011637	0.0158	ieu-a-1120	3	99151928	0.06029	0.1438	Ovarian cancer || id:ieu-a-1120	3	99151928	0.184228	1.86522e-08	ebi-a-GCST90006888	Chlamydia trachomatis momp D antibody levels || id:ebi-a-GCST90006888
rs144941477	T	C	T	C	0.956455	0.1558	0.013373	0.008235	ieu-a-1120	19	47853865	0.06911	0.0241502	Ovarian cancer || id:ieu-a-1120	19	47853865	0.171261	2.33991e-08	ebi-a-GCST90006888	Chlamydia trachomatis momp D antibody levels || id:ebi-a-GCST90006888
rs186551975	T	C	T	C	-1.02411	-0.02026	0.012908	0.02306	ieu-a-1120	1	153967271	0.05345	0.7047	Ovarian cancer || id:ieu-a-1120	1	153967271	0.176142	6.09495e-09	ebi-a-GCST90006888	Chlamydia trachomatis momp D antibody levels || id:ebi-a-GCST90006888
rs2739625	A	G	A	G	0.923981	0.03225	0.020567	0.05479	ieu-a-1120	4	190634100	0.04528	0.4764	Ovarian cancer || id:ieu-a-1120	4	190634100	0.154325	2.13447e-09	ebi-a-GCST90006888	Chlamydia trachomatis momp D antibody levels || id:ebi-a-GCST90006888
rs28694248	A	G	A	G	0.243023	-0.005781	0.257655	0.2704	ieu-a-1120	4	112903974	0.01487	0.6974	Ovarian cancer || id:ieu-a-1120	4	112903974	0.0444364	4.52574e-08	ebi-a-GCST90006888	Chlamydia trachomatis momp D antibody levels || id:ebi-a-GCST90006888
rs35775645	A	G	A	G	-1.11805	-0.0152	0.010082	0.01142	ieu-a-1120	8	68039569	0.06227	0.8072	Ovarian cancer || id:ieu-a-1120	8	68039569	0.19709	1.40491e-08	ebi-a-GCST90006888	Chlamydia trachomatis momp D antibody levels || id:ebi-a-GCST90006888
rs75572600	C	T	C	T	1.05348	0.04686	0.010773	0.01042	ieu-a-1120	18	40825387	0.07052	0.5063	Ovarian cancer || id:ieu-a-1120	18	40825387	0.190306	3.09985e-08	ebi-a-GCST90006888	Chlamydia trachomatis momp D antibody levels || id:ebi-a-GCST90006888
rs11198255	A	G	A	G	-0.531027	-0.04059	0.04792	0.04161	ieu-a-1121	10	119837785	0.04143	0.3272	High grade serous ovarian cancer || id:ieu-a-1121	10	119837785	0.0915403	6.59113e-09	ebi-a-GCST90006888	Chlamydia trachomatis momp D antibody levels || id:ebi-a-GCST90006888
rs11571815	A	G	A	G	1.04416	0.3216	0.010781	0.008277	ieu-a-1121	13	32968550	0.07722	3.11e-05	High grade serous ovarian cancer || id:ieu-a-1121	13	32968550	0.183936	1.37278e-08	ebi-a-GCST90006888	Chlamydia trachomatis momp D antibody levels || id:ebi-a-GCST90006888
rs117664663	T	C	T	C	1.25955	-0.004	0.010401	0.007537	ieu-a-1121	13	60017496	0.1035	0.9692	High grade serous ovarian cancer || id:ieu-a-1121	13	60017496	0.193601	7.72325e-11	ebi-a-GCST90006888	Chlamydia trachomatis momp D antibody levels || id:ebi-a-GCST90006888
rs139532170	T	A	T	A	-1.03611	-0.1518	0.011637	0.0158	ieu-a-1121	3	99151928	0.0733	0.0383804	High grade serous ovarian cancer || id:ieu-a-1121	3	99151928	0.184228	1.86522e-08	ebi-a-GCST90006888	Chlamydia trachomatis momp D antibody levels || id:ebi-a-GCST90006888
rs144941477	T	C	T	C	0.956455	0.2368	0.013373	0.008235	ieu-a-1121	19	47853865	0.08109	0.00349301	High grade serous ovarian cancer || id:ieu-a-1121	19	47853865	0.171261	2.33991e-08	ebi-a-GCST90006888	Chlamydia trachomatis momp D antibody levels || id:ebi-a-GCST90006888
rs186551975	T	C	T	C	-1.02411	0.008399	0.012908	0.02306	ieu-a-1121	1	153967271	0.06269	0.8934	High grade serous ovarian cancer || id:ieu-a-1121	1	153967271	0.176142	6.09495e-09	ebi-a-GCST90006888	Chlamydia trachomatis momp D antibody levels || id:ebi-a-GCST90006888
rs2739625	A	G	A	G	0.923981	0.09698	0.020567	0.05479	ieu-a-1121	4	190634100	0.0532	0.0683392	High grade serous ovarian cancer || id:ieu-a-1121	4	190634100	0.154325	2.13447e-09	ebi-a-GCST90006888	Chlamydia trachomatis momp D antibody levels || id:ebi-a-GCST90006888
rs28694248	A	G	A	G	0.243023	-0.01669	0.257655	0.2704	ieu-a-1121	4	112903974	0.01768	0.3454	High grade serous ovarian cancer || id:ieu-a-1121	4	112903974	0.0444364	4.52574e-08	ebi-a-GCST90006888	Chlamydia trachomatis momp D antibody levels || id:ebi-a-GCST90006888
rs35775645	A	G	A	G	-1.11805	-0.03434	0.010082	0.01142	ieu-a-1121	8	68039569	0.0749	0.6466	High grade serous ovarian cancer || id:ieu-a-1121	8	68039569	0.19709	1.40491e-08	ebi-a-GCST90006888	Chlamydia trachomatis momp D antibody levels || id:ebi-a-GCST90006888
rs75572600	C	T	C	T	1.05348	-0.02367	0.010773	0.01042	ieu-a-1121	18	40825387	0.08517	0.781	High grade serous ovarian cancer || id:ieu-a-1121	18	40825387	0.190306	3.09985e-08	ebi-a-GCST90006888	Chlamydia trachomatis momp D antibody levels || id:ebi-a-GCST90006888
rs11198255	A	G	A	G	-0.531027	-0.4095	0.04792	0.04161	ieu-a-1122	10	119837785	0.1357	0.002558	Low grade serous ovarian cancer || id:ieu-a-1122	10	119837785	0.0915403	6.59113e-09	ebi-a-GCST90006888	Chlamydia trachomatis momp D antibody levels || id:ebi-a-GCST90006888
rs11571815	A	G	A	G	1.04416	0.3142	0.010781	0.008277	ieu-a-1122	13	32968550	0.2358	0.1827	Low grade serous ovarian cancer || id:ieu-a-1122	13	32968550	0.183936	1.37278e-08	ebi-a-GCST90006888	Chlamydia trachomatis momp D antibody levels || id:ebi-a-GCST90006888
rs117664663	T	C	T	C	1.25955	-0.1061	0.010401	0.007537	ieu-a-1122	13	60017496	0.3431	0.7571	Low grade serous ovarian cancer || id:ieu-a-1122	13	60017496	0.193601	7.72325e-11	ebi-a-GCST90006888	Chlamydia trachomatis momp D antibody levels || id:ebi-a-GCST90006888
rs139532170	T	A	T	A	-1.03611	-0.01678	0.011637	0.0158	ieu-a-1122	3	99151928	0.2059	0.9351	Low grade serous ovarian cancer || id:ieu-a-1122	3	99151928	0.184228	1.86522e-08	ebi-a-GCST90006888	Chlamydia trachomatis momp D antibody levels || id:ebi-a-GCST90006888
rs144941477	T	C	T	C	0.956455	-0.04562	0.013373	0.008235	ieu-a-1122	19	47853865	0.2443	0.8518	Low grade serous ovarian cancer || id:ieu-a-1122	19	47853865	0.171261	2.33991e-08	ebi-a-GCST90006888	Chlamydia trachomatis momp D antibody levels || id:ebi-a-GCST90006888
rs186551975	T	C	T	C	-1.02411	0.1701	0.012908	0.02306	ieu-a-1122	1	153967271	0.2009	0.3972	Low grade serous ovarian cancer || id:ieu-a-1122	1	153967271	0.176142	6.09495e-09	ebi-a-GCST90006888	Chlamydia trachomatis momp D antibody levels || id:ebi-a-GCST90006888
rs2739625	A	G	A	G	0.923981	0.06611	0.020567	0.05479	ieu-a-1122	4	190634100	0.163	0.685001	Low grade serous ovarian cancer || id:ieu-a-1122	4	190634100	0.154325	2.13447e-09	ebi-a-GCST90006888	Chlamydia trachomatis momp D antibody levels || id:ebi-a-GCST90006888
rs28694248	A	G	A	G	0.243023	-0.05017	0.257655	0.2704	ieu-a-1122	4	112903974	0.05422	0.3548	Low grade serous ovarian cancer || id:ieu-a-1122	4	112903974	0.0444364	4.52574e-08	ebi-a-GCST90006888	Chlamydia trachomatis momp D antibody levels || id:ebi-a-GCST90006888
rs35775645	A	G	A	G	-1.11805	0.06948	0.010082	0.01142	ieu-a-1122	8	68039569	0.22	0.752101	Low grade serous ovarian cancer || id:ieu-a-1122	8	68039569	0.19709	1.40491e-08	ebi-a-GCST90006888	Chlamydia trachomatis momp D antibody levels || id:ebi-a-GCST90006888
rs75572600	C	T	C	T	1.05348	0.5102	0.010773	0.01042	ieu-a-1122	18	40825387	0.2194	0.0200498	Low grade serous ovarian cancer || id:ieu-a-1122	18	40825387	0.190306	3.09985e-08	ebi-a-GCST90006888	Chlamydia trachomatis momp D antibody levels || id:ebi-a-GCST90006888
rs11198255	A	G	A	G	-0.531027	0.02039	0.04792	0.04161	ieu-a-1123	10	119837785	0.1011	0.8401	Invasive mucinous ovarian cancer || id:ieu-a-1123	10	119837785	0.0915403	6.59113e-09	ebi-a-GCST90006888	Chlamydia trachomatis momp D antibody levels || id:ebi-a-GCST90006888
rs11571815	A	G	A	G	1.04416	0.07479	0.010781	0.008277	ieu-a-1123	13	32968550	0.2091	0.7205	Invasive mucinous ovarian cancer || id:ieu-a-1123	13	32968550	0.183936	1.37278e-08	ebi-a-GCST90006888	Chlamydia trachomatis momp D antibody levels || id:ebi-a-GCST90006888
rs117664663	T	C	T	C	1.25955	0.05748	0.010401	0.007537	ieu-a-1123	13	60017496	0.2514	0.8191	Invasive mucinous ovarian cancer || id:ieu-a-1123	13	60017496	0.193601	7.72325e-11	ebi-a-GCST90006888	Chlamydia trachomatis momp D antibody levels || id:ebi-a-GCST90006888
rs139532170	T	A	T	A	-1.03611	0.1718	0.011637	0.0158	ieu-a-1123	3	99151928	0.1626	0.2909	Invasive mucinous ovarian cancer || id:ieu-a-1123	3	99151928	0.184228	1.86522e-08	ebi-a-GCST90006888	Chlamydia trachomatis momp D antibody levels || id:ebi-a-GCST90006888
rs144941477	T	C	T	C	0.956455	-0.2295	0.013373	0.008235	ieu-a-1123	19	47853865	0.2257	0.3094	Invasive mucinous ovarian cancer || id:ieu-a-1123	19	47853865	0.171261	2.33991e-08	ebi-a-GCST90006888	Chlamydia trachomatis momp D antibody levels || id:ebi-a-GCST90006888
rs186551975	T	C	T	C	-1.02411	-0.1706	0.012908	0.02306	ieu-a-1123	1	153967271	0.1741	0.327	Invasive mucinous ovarian cancer || id:ieu-a-1123	1	153967271	0.176142	6.09495e-09	ebi-a-GCST90006888	Chlamydia trachomatis momp D antibody levels || id:ebi-a-GCST90006888
rs2739625	A	G	A	G	0.923981	-0.32	0.020567	0.05479	ieu-a-1123	4	190634100	0.1457	0.0281099	Invasive mucinous ovarian cancer || id:ieu-a-1123	4	190634100	0.154325	2.13447e-09	ebi-a-GCST90006888	Chlamydia trachomatis momp D antibody levels || id:ebi-a-GCST90006888
rs28694248	A	G	A	G	0.243023	0.004699	0.257655	0.2704	ieu-a-1123	4	112903974	0.04441	0.9157	Invasive mucinous ovarian cancer || id:ieu-a-1123	4	112903974	0.0444364	4.52574e-08	ebi-a-GCST90006888	Chlamydia trachomatis momp D antibody levels || id:ebi-a-GCST90006888
rs35775645	A	G	A	G	-1.11805	0.09661	0.010082	0.01142	ieu-a-1123	8	68039569	0.1847	0.6009	Invasive mucinous ovarian cancer || id:ieu-a-1123	8	68039569	0.19709	1.40491e-08	ebi-a-GCST90006888	Chlamydia trachomatis momp D antibody levels || id:ebi-a-GCST90006888
rs75572600	C	T	C	T	1.05348	0.04898	0.010773	0.01042	ieu-a-1123	18	40825387	0.2117	0.8171	Invasive mucinous ovarian cancer || id:ieu-a-1123	18	40825387	0.190306	3.09985e-08	ebi-a-GCST90006888	Chlamydia trachomatis momp D antibody levels || id:ebi-a-GCST90006888
rs11198255	A	G	A	G	-0.531027	0.1067	0.04792	0.04161	ieu-a-1124	10	119837785	0.09988	0.2853	Clear cell ovarian cancer || id:ieu-a-1124	10	119837785	0.0915403	6.59113e-09	ebi-a-GCST90006888	Chlamydia trachomatis momp D antibody levels || id:ebi-a-GCST90006888
rs11571815	A	G	A	G	1.04416	-0.251	0.010781	0.008277	ieu-a-1124	13	32968550	0.2353	0.286	Clear cell ovarian cancer || id:ieu-a-1124	13	32968550	0.183936	1.37278e-08	ebi-a-GCST90006888	Chlamydia trachomatis momp D antibody levels || id:ebi-a-GCST90006888
rs117664663	T	C	T	C	1.25955	-0.3436	0.010401	0.007537	ieu-a-1124	13	60017496	0.2954	0.2446	Clear cell ovarian cancer || id:ieu-a-1124	13	60017496	0.193601	7.72325e-11	ebi-a-GCST90006888	Chlamydia trachomatis momp D antibody levels || id:ebi-a-GCST90006888
rs139532170	T	A	T	A	-1.03611	-0.1019	0.011637	0.0158	ieu-a-1124	3	99151928	0.1807	0.5727	Clear cell ovarian cancer || id:ieu-a-1124	3	99151928	0.184228	1.86522e-08	ebi-a-GCST90006888	Chlamydia trachomatis momp D antibody levels || id:ebi-a-GCST90006888
rs144941477	T	C	T	C	0.956455	0.2249	0.013373	0.008235	ieu-a-1124	19	47853865	0.1999	0.2605	Clear cell ovarian cancer || id:ieu-a-1124	19	47853865	0.171261	2.33991e-08	ebi-a-GCST90006888	Chlamydia trachomatis momp D antibody levels || id:ebi-a-GCST90006888
rs186551975	T	C	T	C	-1.02411	-0.04777	0.012908	0.02306	ieu-a-1124	1	153967271	0.1665	0.7742	Clear cell ovarian cancer || id:ieu-a-1124	1	153967271	0.176142	6.09495e-09	ebi-a-GCST90006888	Chlamydia trachomatis momp D antibody levels || id:ebi-a-GCST90006888
rs2739625	A	G	A	G	0.923981	0.008713	0.020567	0.05479	ieu-a-1124	4	190634100	0.1382	0.9497	Clear cell ovarian cancer || id:ieu-a-1124	4	190634100	0.154325	2.13447e-09	ebi-a-GCST90006888	Chlamydia trachomatis momp D antibody levels || id:ebi-a-GCST90006888
rs28694248	A	G	A	G	0.243023	-0.00183	0.257655	0.2704	ieu-a-1124	4	112903974	0.0449	0.9675	Clear cell ovarian cancer || id:ieu-a-1124	4	112903974	0.0444364	4.52574e-08	ebi-a-GCST90006888	Chlamydia trachomatis momp D antibody levels || id:ebi-a-GCST90006888
rs35775645	A	G	A	G	-1.11805	0.1459	0.010082	0.01142	ieu-a-1124	8	68039569	0.1784	0.4135	Clear cell ovarian cancer || id:ieu-a-1124	8	68039569	0.19709	1.40491e-08	ebi-a-GCST90006888	Chlamydia trachomatis momp D antibody levels || id:ebi-a-GCST90006888
rs75572600	C	T	C	T	1.05348	-0.1815	0.010773	0.01042	ieu-a-1124	18	40825387	0.2236	0.4171	Clear cell ovarian cancer || id:ieu-a-1124	18	40825387	0.190306	3.09985e-08	ebi-a-GCST90006888	Chlamydia trachomatis momp D antibody levels || id:ebi-a-GCST90006888
rs11198255	A	G	A	G	-0.531027	0.06473	0.04792	0.04161	ieu-a-1125	10	119837785	0.07295	0.3749	Endometrioid ovarian cancer || id:ieu-a-1125	10	119837785	0.0915403	6.59113e-09	ebi-a-GCST90006888	Chlamydia trachomatis momp D antibody levels || id:ebi-a-GCST90006888
rs11571815	A	G	A	G	1.04416	-0.1407	0.010781	0.008277	ieu-a-1125	13	32968550	0.161	0.382	Endometrioid ovarian cancer || id:ieu-a-1125	13	32968550	0.183936	1.37278e-08	ebi-a-GCST90006888	Chlamydia trachomatis momp D antibody levels || id:ebi-a-GCST90006888
rs117664663	T	C	T	C	1.25955	0.0766	0.010401	0.007537	ieu-a-1125	13	60017496	0.1896	0.6862	Endometrioid ovarian cancer || id:ieu-a-1125	13	60017496	0.193601	7.72325e-11	ebi-a-GCST90006888	Chlamydia trachomatis momp D antibody levels || id:ebi-a-GCST90006888
rs139532170	T	A	T	A	-1.03611	0.00136	0.011637	0.0158	ieu-a-1125	3	99151928	0.1271	0.9915	Endometrioid ovarian cancer || id:ieu-a-1125	3	99151928	0.184228	1.86522e-08	ebi-a-GCST90006888	Chlamydia trachomatis momp D antibody levels || id:ebi-a-GCST90006888
rs144941477	T	C	T	C	0.956455	0.04278	0.013373	0.008235	ieu-a-1125	19	47853865	0.1523	0.778901	Endometrioid ovarian cancer || id:ieu-a-1125	19	47853865	0.171261	2.33991e-08	ebi-a-GCST90006888	Chlamydia trachomatis momp D antibody levels || id:ebi-a-GCST90006888
rs186551975	T	C	T	C	-1.02411	-0.02092	0.012908	0.02306	ieu-a-1125	1	153967271	0.1159	0.8568	Endometrioid ovarian cancer || id:ieu-a-1125	1	153967271	0.176142	6.09495e-09	ebi-a-GCST90006888	Chlamydia trachomatis momp D antibody levels || id:ebi-a-GCST90006888
rs2739625	A	G	A	G	0.923981	0.01191	0.020567	0.05479	ieu-a-1125	4	190634100	0.09651	0.9018	Endometrioid ovarian cancer || id:ieu-a-1125	4	190634100	0.154325	2.13447e-09	ebi-a-GCST90006888	Chlamydia trachomatis momp D antibody levels || id:ebi-a-GCST90006888
rs28694248	A	G	A	G	0.243023	-0.0271	0.257655	0.2704	ieu-a-1125	4	112903974	0.03223	0.4005	Endometrioid ovarian cancer || id:ieu-a-1125	4	112903974	0.0444364	4.52574e-08	ebi-a-GCST90006888	Chlamydia trachomatis momp D antibody levels || id:ebi-a-GCST90006888
rs35775645	A	G	A	G	-1.11805	0.07662	0.010082	0.01142	ieu-a-1125	8	68039569	0.132	0.561699	Endometrioid ovarian cancer || id:ieu-a-1125	8	68039569	0.19709	1.40491e-08	ebi-a-GCST90006888	Chlamydia trachomatis momp D antibody levels || id:ebi-a-GCST90006888
rs75572600	C	T	C	T	1.05348	0.1151	0.010773	0.01042	ieu-a-1125	18	40825387	0.1482	0.4375	Endometrioid ovarian cancer || id:ieu-a-1125	18	40825387	0.190306	3.09985e-08	ebi-a-GCST90006888	Chlamydia trachomatis momp D antibody levels || id:ebi-a-GCST90006888
rs11198255	A	G	A	G	-0.531027	0.04252	0.04792	0.04161	ieu-a-1230	10	119837785	0.08786	0.6284	Serous ovarian cancer: low malignant potential || id:ieu-a-1230	10	119837785	0.0915403	6.59113e-09	ebi-a-GCST90006888	Chlamydia trachomatis momp D antibody levels || id:ebi-a-GCST90006888
rs11571815	A	G	A	G	1.04416	0.1819	0.010781	0.008277	ieu-a-1230	13	32968550	0.1776	0.3057	Serous ovarian cancer: low malignant potential || id:ieu-a-1230	13	32968550	0.183936	1.37278e-08	ebi-a-GCST90006888	Chlamydia trachomatis momp D antibody levels || id:ebi-a-GCST90006888
rs117664663	T	C	T	C	1.25955	-0.2587	0.010401	0.007537	ieu-a-1230	13	60017496	0.2495	0.2998	Serous ovarian cancer: low malignant potential || id:ieu-a-1230	13	60017496	0.193601	7.72325e-11	ebi-a-GCST90006888	Chlamydia trachomatis momp D antibody levels || id:ebi-a-GCST90006888
rs139532170	T	A	T	A	-1.03611	0.1278	0.011637	0.0158	ieu-a-1230	3	99151928	0.146	0.3815	Serous ovarian cancer: low malignant potential || id:ieu-a-1230	3	99151928	0.184228	1.86522e-08	ebi-a-GCST90006888	Chlamydia trachomatis momp D antibody levels || id:ebi-a-GCST90006888
rs144941477	T	C	T	C	0.956455	0.1199	0.013373	0.008235	ieu-a-1230	19	47853865	0.1833	0.5131	Serous ovarian cancer: low malignant potential || id:ieu-a-1230	19	47853865	0.171261	2.33991e-08	ebi-a-GCST90006888	Chlamydia trachomatis momp D antibody levels || id:ebi-a-GCST90006888
rs186551975	T	C	T	C	-1.02411	-0.07084	0.012908	0.02306	ieu-a-1230	1	153967271	0.1403	0.6136	Serous ovarian cancer: low malignant potential || id:ieu-a-1230	1	153967271	0.176142	6.09495e-09	ebi-a-GCST90006888	Chlamydia trachomatis momp D antibody levels || id:ebi-a-GCST90006888
rs2739625	A	G	A	G	0.923981	-0.1546	0.020567	0.05479	ieu-a-1230	4	190634100	0.1231	0.2093	Serous ovarian cancer: low malignant potential || id:ieu-a-1230	4	190634100	0.154325	2.13447e-09	ebi-a-GCST90006888	Chlamydia trachomatis momp D antibody levels || id:ebi-a-GCST90006888
rs28694248	A	G	A	G	0.243023	-0.005483	0.257655	0.2704	ieu-a-1230	4	112903974	0.03882	0.8877	Serous ovarian cancer: low malignant potential || id:ieu-a-1230	4	112903974	0.0444364	4.52574e-08	ebi-a-GCST90006888	Chlamydia trachomatis momp D antibody levels || id:ebi-a-GCST90006888
rs35775645	A	G	A	G	-1.11805	-0.04466	0.010082	0.01142	ieu-a-1230	8	68039569	0.1617	0.7824	Serous ovarian cancer: low malignant potential || id:ieu-a-1230	8	68039569	0.19709	1.40491e-08	ebi-a-GCST90006888	Chlamydia trachomatis momp D antibody levels || id:ebi-a-GCST90006888
rs75572600	C	T	C	T	1.05348	0.149	0.010773	0.01042	ieu-a-1230	18	40825387	0.1777	0.4015	Serous ovarian cancer: low malignant potential || id:ieu-a-1230	18	40825387	0.190306	3.09985e-08	ebi-a-GCST90006888	Chlamydia trachomatis momp D antibody levels || id:ebi-a-GCST90006888
rs11198255	A	G	A	G	-0.531027	-0.1605	0.04792	0.04161	ieu-a-1232	10	119837785	0.1177	0.1725	Low malignant potential mucinous ovarian cancer || id:ieu-a-1232	10	119837785	0.0915403	6.59113e-09	ebi-a-GCST90006888	Chlamydia trachomatis momp D antibody levels || id:ebi-a-GCST90006888
rs11571815	A	G	A	G	1.04416	0.008696	0.010781	0.008277	ieu-a-1232	13	32968550	0.2358	0.9706	Low malignant potential mucinous ovarian cancer || id:ieu-a-1232	13	32968550	0.183936	1.37278e-08	ebi-a-GCST90006888	Chlamydia trachomatis momp D antibody levels || id:ebi-a-GCST90006888
rs117664663	T	C	T	C	1.25955	0.2832	0.010401	0.007537	ieu-a-1232	13	60017496	0.2793	0.3107	Low malignant potential mucinous ovarian cancer || id:ieu-a-1232	13	60017496	0.193601	7.72325e-11	ebi-a-GCST90006888	Chlamydia trachomatis momp D antibody levels || id:ebi-a-GCST90006888
rs139532170	T	A	T	A	-1.03611	-0.1365	0.011637	0.0158	ieu-a-1232	3	99151928	0.1972	0.4889	Low malignant potential mucinous ovarian cancer || id:ieu-a-1232	3	99151928	0.184228	1.86522e-08	ebi-a-GCST90006888	Chlamydia trachomatis momp D antibody levels || id:ebi-a-GCST90006888
rs144941477	T	C	T	C	0.956455	-0.4333	0.013373	0.008235	ieu-a-1232	19	47853865	0.2726	0.112	Low malignant potential mucinous ovarian cancer || id:ieu-a-1232	19	47853865	0.171261	2.33991e-08	ebi-a-GCST90006888	Chlamydia trachomatis momp D antibody levels || id:ebi-a-GCST90006888
rs186551975	T	C	T	C	-1.02411	0.04758	0.012908	0.02306	ieu-a-1232	1	153967271	0.1763	0.7873	Low malignant potential mucinous ovarian cancer || id:ieu-a-1232	1	153967271	0.176142	6.09495e-09	ebi-a-GCST90006888	Chlamydia trachomatis momp D antibody levels || id:ebi-a-GCST90006888
rs2739625	A	G	A	G	0.923981	0.1357	0.020567	0.05479	ieu-a-1232	4	190634100	0.1479	0.3591	Low malignant potential mucinous ovarian cancer || id:ieu-a-1232	4	190634100	0.154325	2.13447e-09	ebi-a-GCST90006888	Chlamydia trachomatis momp D antibody levels || id:ebi-a-GCST90006888
rs28694248	A	G	A	G	0.243023	-0.06259	0.257655	0.2704	ieu-a-1232	4	112903974	0.04995	0.2102	Low malignant potential mucinous ovarian cancer || id:ieu-a-1232	4	112903974	0.0444364	4.52574e-08	ebi-a-GCST90006888	Chlamydia trachomatis momp D antibody levels || id:ebi-a-GCST90006888
rs35775645	A	G	A	G	-1.11805	0.04383	0.010082	0.01142	ieu-a-1232	8	68039569	0.1935	0.8208	Low malignant potential mucinous ovarian cancer || id:ieu-a-1232	8	68039569	0.19709	1.40491e-08	ebi-a-GCST90006888	Chlamydia trachomatis momp D antibody levels || id:ebi-a-GCST90006888
rs75572600	C	T	C	T	1.05348	-0.2941	0.010773	0.01042	ieu-a-1232	18	40825387	0.2514	0.2421	Low malignant potential mucinous ovarian cancer || id:ieu-a-1232	18	40825387	0.190306	3.09985e-08	ebi-a-GCST90006888	Chlamydia trachomatis momp D antibody levels || id:ebi-a-GCST90006888

### Sheet: ST2
Supplementary Table 2: Associations of the 10 SNPs used in this study with momp D seropositivity levels (exposure) in the UK Biobank and with ovarian cancer risk (outcome) in the UK Biobank and FinnGen cohorts combined.
SNP	effect_allele.exposure	other_allele.exposure	effect_allele.outcome	other_allele.outcome	beta.exposure	beta.outcome	eaf.exposure	eaf.outcome	id.outcome	chr	pos	se.outcome	pval.outcome	outcome	chr.exposure	pos.exposure	se.exposure	pval.exposure	id.exposure	exposure
rs11198255	A	G	A	G	-0.531027	-0.0646	0.04792	0.0374804	ebi-a-GCST90018888	10	119837785	0.0902	0.4743	Ovarian cancer || id:ebi-a-GCST90018888	10	119837785	0.0915403	6.59113e-09	ebi-a-GCST90006888	Chlamydia trachomatis momp D antibody levels || id:ebi-a-GCST90006888
rs11571815	A	G	A	G	1.04416	0.2433	0.010781	0.00916474	ebi-a-GCST90018888	13	32968550	0.1899	0.2001	Ovarian cancer || id:ebi-a-GCST90018888	13	32968550	0.183936	1.37278e-08	ebi-a-GCST90006888	Chlamydia trachomatis momp D antibody levels || id:ebi-a-GCST90006888
rs117664663	T	C	T	C	1.25955	0.0449	0.010401	0.0106966	ebi-a-GCST90018888	13	60017496	0.1585	0.7768	Ovarian cancer || id:ebi-a-GCST90018888	13	60017496	0.193601	7.72325e-11	ebi-a-GCST90006888	Chlamydia trachomatis momp D antibody levels || id:ebi-a-GCST90006888
rs139532170	T	A	T	A	-1.03611	-0.2001	0.011637	0.0148869	ebi-a-GCST90018888	3	99151928	0.1616	0.2156	Ovarian cancer || id:ebi-a-GCST90018888	3	99151928	0.184228	1.86522e-08	ebi-a-GCST90006888	Chlamydia trachomatis momp D antibody levels || id:ebi-a-GCST90006888
rs144941477	T	C	T	C	0.956455	0.0317	0.013373	0.0108266	ebi-a-GCST90018888	19	47853865	0.1695	0.8516	Ovarian cancer || id:ebi-a-GCST90018888	19	47853865	0.171261	2.33991e-08	ebi-a-GCST90006888	Chlamydia trachomatis momp D antibody levels || id:ebi-a-GCST90006888
rs186551975	T	C	T	C	-1.02411	-0.0032	0.012908	0.017112	ebi-a-GCST90018888	1	153967271	0.1481	0.9828	Ovarian cancer || id:ebi-a-GCST90018888	1	153967271	0.176142	6.09495e-09	ebi-a-GCST90006888	Chlamydia trachomatis momp D antibody levels || id:ebi-a-GCST90006888
rs2739625	A	G	A	G	0.923981	-0.0977	0.020567	0.03795	ebi-a-GCST90018888	4	190634100	0.2211	0.6586	Ovarian cancer || id:ebi-a-GCST90018888	4	190634100	0.154325	2.13447e-09	ebi-a-GCST90006888	Chlamydia trachomatis momp D antibody levels || id:ebi-a-GCST90006888
rs28694248	A	G	A	G	0.243023	0.0512	0.257655	0.320167	ebi-a-GCST90018888	4	112903974	0.0313	0.1019	Ovarian cancer || id:ebi-a-GCST90018888	4	112903974	0.0444364	4.52574e-08	ebi-a-GCST90006888	Chlamydia trachomatis momp D antibody levels || id:ebi-a-GCST90006888
rs35775645	A	G	A	G	-1.11805	-0.0048	0.010082	0.0102253	ebi-a-GCST90018888	8	68039569	0.1718	0.9779	Ovarian cancer || id:ebi-a-GCST90018888	8	68039569	0.19709	1.40491e-08	ebi-a-GCST90006888	Chlamydia trachomatis momp D antibody levels || id:ebi-a-GCST90006888
rs75572600	C	T	C	T	1.05348	0.2032	0.010773	0.0135906	ebi-a-GCST90018888	18	40825387	0.1613	0.2077	Ovarian cancer || id:ebi-a-GCST90018888	18	40825387	0.190306	3.09985e-08	ebi-a-GCST90006888	Chlamydia trachomatis momp D antibody levels || id:ebi-a-GCST90006888

### Sheet: ST3
Supplementary Table 3: Inverse variance weighted and Mendelian randomisation sensitivity analysis (MR Egger and weighted median) results.
analysis	id.exposure	id.outcome	outcome	exposure	method	nsnp	b	se	pval	lo_ci	up_ci	or	or_lci95	or_uci95
OCAC	ebi-a-GCST90006888	ieu-a-1120	Ovarian cancer || id:ieu-a-1120	Chlamydia trachomatis momp D antibody levels || id:ebi-a-GCST90006888	Inverse variance weighted	10	0.0556068	0.0193801	0.00411425	0.0176217	0.0935919	1.05718	1.01778	1.09811
OCAC	ebi-a-GCST90006888	ieu-a-1121	High grade serous ovarian cancer || id:ieu-a-1121	Chlamydia trachomatis momp D antibody levels || id:ebi-a-GCST90006888	Inverse variance weighted	10	0.0772691	0.0367358	0.0354331	0.00526696	0.149271	1.08033	1.00528	1.16099
OCAC	ebi-a-GCST90006888	ieu-a-1122	Low grade serous ovarian cancer || id:ieu-a-1122	Chlamydia trachomatis momp D antibody levels || id:ebi-a-GCST90006888	Inverse variance weighted	10	0.0909117	0.0920362	0.32326	-0.0894793	0.271303	1.09517	0.914407	1.31167
OCAC	ebi-a-GCST90006888	ieu-a-1123	Invasive mucinous ovarian cancer || id:ieu-a-1123	Chlamydia trachomatis momp D antibody levels || id:ebi-a-GCST90006888	Inverse variance weighted	10	-0.062077	0.0575094	0.280399	-0.174795	0.0506414	0.939811	0.839629	1.05195
OCAC	ebi-a-GCST90006888	ieu-a-1124	Clear cell ovarian cancer || id:ieu-a-1124	Chlamydia trachomatis momp D antibody levels || id:ebi-a-GCST90006888	Inverse variance weighted	10	-0.0465448	0.0582013	0.423873	-0.160619	0.0675298	0.954522	0.851616	1.06986
OCAC	ebi-a-GCST90006888	ieu-a-1125	Endometrioid ovarian cancer || id:ieu-a-1125	Chlamydia trachomatis momp D antibody levels || id:ebi-a-GCST90006888	Inverse variance weighted	10	-0.0180581	0.0410325	0.65987	-0.0984818	0.0623656	0.982104	0.906212	1.06435
OCAC	ebi-a-GCST90006888	ieu-a-1230	Serous ovarian cancer: low malignant potential || id:ieu-a-1230	Chlamydia trachomatis momp D antibody levels || id:ebi-a-GCST90006888	Inverse variance weighted	10	-0.011532	0.049633	0.81627	-0.108813	0.0857487	0.988534	0.896898	1.08953
OCAC	ebi-a-GCST90006888	ieu-a-1232	Low malignant potential mucinous ovarian cancer || id:ieu-a-1232	Chlamydia trachomatis momp D antibody levels || id:ebi-a-GCST90006888	Inverse variance weighted	10	0.00325065	0.0663036	0.960898	-0.126704	0.133206	1.00326	0.880994	1.14249
OCAC	ebi-a-GCST90006888	ieu-a-1120	Ovarian cancer || id:ieu-a-1120	Chlamydia trachomatis momp D antibody levels || id:ebi-a-GCST90006888	MR Egger	10	0.0891796	0.0331492	0.0274861	0.0242071	0.154152	1.09328	1.0245	1.16667
OCAC	ebi-a-GCST90006888	ieu-a-1121	High grade serous ovarian cancer || id:ieu-a-1121	Chlamydia trachomatis momp D antibody levels || id:ebi-a-GCST90006888	MR Egger	10	0.140567	0.0623836	0.05429	0.0182949	0.262839	1.15093	1.01846	1.30062
OCAC	ebi-a-GCST90006888	ieu-a-1122	Low grade serous ovarian cancer || id:ieu-a-1122	Chlamydia trachomatis momp D antibody levels || id:ebi-a-GCST90006888	MR Egger	10	0.155817	0.168238	0.381447	-0.173929	0.485563	1.16861	0.840357	1.62509
OCAC	ebi-a-GCST90006888	ieu-a-1123	Invasive mucinous ovarian cancer || id:ieu-a-1123	Chlamydia trachomatis momp D antibody levels || id:ebi-a-GCST90006888	MR Egger	10	-0.093172	0.100019	0.378829	-0.28921	0.102866	0.911037	0.748855	1.10834
OCAC	ebi-a-GCST90006888	ieu-a-1124	Clear cell ovarian cancer || id:ieu-a-1124	Chlamydia trachomatis momp D antibody levels || id:ebi-a-GCST90006888	MR Egger	10	-0.0539893	0.101941	0.610757	-0.253793	0.145814	0.947442	0.775852	1.15698
OCAC	ebi-a-GCST90006888	ieu-a-1125	Endometrioid ovarian cancer || id:ieu-a-1125	Chlamydia trachomatis momp D antibody levels || id:ebi-a-GCST90006888	MR Egger	10	0.0376971	0.0718666	0.614122	-0.103161	0.178556	1.03842	0.901981	1.19549
OCAC	ebi-a-GCST90006888	ieu-a-1230	Serous ovarian cancer: low malignant potential || id:ieu-a-1230	Chlamydia trachomatis momp D antibody levels || id:ebi-a-GCST90006888	MR Egger	10	0.00275605	0.0869048	0.975477	-0.167577	0.173089	1.00276	0.845711	1.18897
OCAC	ebi-a-GCST90006888	ieu-a-1232	Low malignant potential mucinous ovarian cancer || id:ieu-a-1232	Chlamydia trachomatis momp D antibody levels || id:ebi-a-GCST90006888	MR Egger	10	0.0907552	0.116567	0.458641	-0.137715	0.319226	1.095	0.871347	1.37606
OCAC	ebi-a-GCST90006888	ieu-a-1120	Ovarian cancer || id:ieu-a-1120	Chlamydia trachomatis momp D antibody levels || id:ebi-a-GCST90006888	Weighted median	10	0.0348258	0.02673	0.192618	-0.017565	0.0872165	1.03544	0.982588	1.09113
OCAC	ebi-a-GCST90006888	ieu-a-1121	High grade serous ovarian cancer || id:ieu-a-1121	Chlamydia trachomatis momp D antibody levels || id:ebi-a-GCST90006888	Weighted median	10	0.0413852	0.0344976	0.230273	-0.02623	0.109	1.04225	0.974111	1.11516
OCAC	ebi-a-GCST90006888	ieu-a-1122	Low grade serous ovarian cancer || id:ieu-a-1122	Chlamydia trachomatis momp D antibody levels || id:ebi-a-GCST90006888	Weighted median	10	-0.01095	0.0939405	0.907206	-0.195073	0.173173	0.98911	0.822774	1.18907
OCAC	ebi-a-GCST90006888	ieu-a-1123	Invasive mucinous ovarian cancer || id:ieu-a-1123	Chlamydia trachomatis momp D antibody levels || id:ebi-a-GCST90006888	Weighted median	10	-0.0285301	0.0785679	0.71651	-0.182523	0.125463	0.971873	0.833165	1.13367
OCAC	ebi-a-GCST90006888	ieu-a-1124	Clear cell ovarian cancer || id:ieu-a-1124	Chlamydia trachomatis momp D antibody levels || id:ebi-a-GCST90006888	Weighted median	10	-0.00459582	0.0768558	0.952316	-0.155233	0.146041	0.995415	0.856216	1.15724
OCAC	ebi-a-GCST90006888	ieu-a-1125	Endometrioid ovarian cancer || id:ieu-a-1125	Chlamydia trachomatis momp D antibody levels || id:ebi-a-GCST90006888	Weighted median	10	0.0061514	0.0518956	0.905644	-0.0955639	0.107867	1.00617	0.90886	1.1139
OCAC	ebi-a-GCST90006888	ieu-a-1230	Serous ovarian cancer: low malignant potential || id:ieu-a-1230	Chlamydia trachomatis momp D antibody levels || id:ebi-a-GCST90006888	Weighted median	10	-0.000250938	0.0632888	0.996836	-0.124297	0.123795	0.999749	0.883118	1.13178
OCAC	ebi-a-GCST90006888	ieu-a-1232	Low malignant potential mucinous ovarian cancer || id:ieu-a-1232	Chlamydia trachomatis momp D antibody levels || id:ebi-a-GCST90006888	Weighted median	10	-0.00354049	0.0853258	0.966902	-0.170779	0.163698	0.996466	0.843008	1.17786
UKBB+FinnGen	ebi-a-GCST90006888	ebi-a-GCST90018888	Ovarian cancer || id:ebi-a-GCST90018888	Chlamydia trachomatis momp D antibody levels || id:ebi-a-GCST90006888	Inverse variance weighted	10	0.101854	0.0492924	0.0387983	0.00524076	0.198467	1.10722	1.00525	1.21953
UKBB+FinnGen	ebi-a-GCST90006888	ebi-a-GCST90018888	Ovarian cancer || id:ebi-a-GCST90018888	Chlamydia trachomatis momp D antibody levels || id:ebi-a-GCST90006888	MR Egger	10	0.0405313	0.0814959	0.632328	-0.119201	0.200263	1.04136	0.88763	1.22172
UKBB+FinnGen	ebi-a-GCST90006888	ebi-a-GCST90018888	Ovarian cancer || id:ebi-a-GCST90018888	Chlamydia trachomatis momp D antibody levels || id:ebi-a-GCST90006888	Weighted median	10	0.0875688	0.0643508	0.173576	-0.0385587	0.213696	1.09152	0.962175	1.23825

### Sheet: ST4
Supplementary Table 4: MR Egger intercept test results.
analysis	id.exposure	id.outcome	outcome	exposure	egger_intercept	se	pval
OCAC	ebi-a-GCST90006888	ieu-a-1120	Ovarian cancer || id:ieu-a-1120	Chlamydia trachomatis momp D antibody levels || id:ebi-a-GCST90006888	-0.024924	0.0201733	0.251696
OCAC	ebi-a-GCST90006888	ieu-a-1121	High grade serous ovarian cancer || id:ieu-a-1121	Chlamydia trachomatis momp D antibody levels || id:ebi-a-GCST90006888	-0.0470044	0.0379911	0.251078
OCAC	ebi-a-GCST90006888	ieu-a-1122	Low grade serous ovarian cancer || id:ieu-a-1122	Chlamydia trachomatis momp D antibody levels || id:ebi-a-GCST90006888	-0.0489516	0.104043	0.650564
OCAC	ebi-a-GCST90006888	ieu-a-1123	Invasive mucinous ovarian cancer || id:ieu-a-1123	Chlamydia trachomatis momp D antibody levels || id:ebi-a-GCST90006888	0.022901	0.0602684	0.713847
OCAC	ebi-a-GCST90006888	ieu-a-1124	Clear cell ovarian cancer || id:ieu-a-1124	Chlamydia trachomatis momp D antibody levels || id:ebi-a-GCST90006888	0.00543642	0.0611175	0.931308
OCAC	ebi-a-GCST90006888	ieu-a-1125	Endometrioid ovarian cancer || id:ieu-a-1125	Chlamydia trachomatis momp D antibody levels || id:ebi-a-GCST90006888	-0.0412907	0.0436946	0.372329
OCAC	ebi-a-GCST90006888	ieu-a-1230	Serous ovarian cancer: low malignant potential || id:ieu-a-1230	Chlamydia trachomatis momp D antibody levels || id:ebi-a-GCST90006888	-0.0105534	0.0526909	0.846253
OCAC	ebi-a-GCST90006888	ieu-a-1232	Low malignant potential mucinous ovarian cancer || id:ieu-a-1232	Chlamydia trachomatis momp D antibody levels || id:ebi-a-GCST90006888	-0.0652819	0.0712154	0.386109
UKBB+FinnGen	ebi-a-GCST90006888	ebi-a-GCST90018888	Ovarian cancer || id:ebi-a-GCST90018888	Chlamydia trachomatis momp D antibody levels || id:ebi-a-GCST90006888	0.0414183	0.0438337	0.372371
